# Long-Term Impact of Stressful Life Events on Breast Cancer Risk: A 36-Year Genetically Informed Prospective Study in the Finnish Twin Cohort

**DOI:** 10.1101/2024.08.27.24312571

**Authors:** Elissar Azzi, Hannes Bode, Teemu Palviainen, Mikaela Hukkanen, Miina Ollikainen, Jaakko Kaprio

## Abstract

Breast cancer (BC) is influenced by both genetic and environmental factors, but the long-term impact of stressful life events (SLEs) remains unclear. We examine the association between SLEs and BC risk using cohort and twin-pair analyses with 36 years of follow-up in the Finnish Twin Cohort, including 10,342 women and 719 BC cases. SLEs were assessed in 1981 by a questionnaire, while cancer incidence and mortality data were obtained from Finnish registries. Polygenic risk score for breast cancer (PRS-BC) and DNA methylation (DNAm) profiling were used to explore the underlying genetic and epigenetic factors. Cox proportional hazards models showed a significant association between SLEs and breast cancer risk (HR = 1.05 per event, 95% CI 1.02-1.08). As few as 2-3 SLEs were associated with a 24% increased risk (HR = 1.24, 95% CI 1.00-1.54), emphasizing the impact of even a modest number of events. Within-pair analyses in monozygotic twins suggested non-genetic factors mediate this association. Stratification by birth cohort revealed a stronger effect in women born before 1950 (HR = 1.07, 95% CI 1.01-1.12). While PRS-BC was not significantly associated with breast cancer risk, DNAm analysis identified 42 BC-associated CpG sites linked to both SLE exposure and environmental BC risk. These findings were replicated in cancer-free twin pairs, supporting epigenetic rather than genetic mediation. SLEs may be an independent risk factor for breast cancer, potentially mediated by epigenetic mechanisms. Further research is needed to explore the functional consequences of stress-related epigenetic changes and their role in BC development across generations.
