## Supplemental file 1 for "Long-Term Impact of Stressful Life Events on Breast Cancer Risk: A 36-Year Genetically Informed Prospective Study in the Finnish Twin Cohort"

### Sheet: Data
Supplementary file 1: Impact of stressful life events on breast cancer-related DNAm in comparison with Bode et al. (2024)[20]
DNAm site						all 172 MZ and 147 DZ pairs		all 172 MZ pairs		96 MZ and 58 DZ pairs without cancer		96 MZ pairs without cancer		Bode et al. (2024) [20]
	List of individual genes per CpG	All reference genes per CpG (incl. gene copies)		Position		Effect of SLE on DNAm		Effect of SLE on DNAm		Effect of SLE on DNAm		Effect of SLE on DNAm		HR of BC for changes in DNAm
CpG	Genes	Genes	Gene context	Chromosome	Nucleotide	Beta (95%CI)	p value	Beta (95%CI)	p value	Beta (95%CI)	p value	Beta (95%CI)	p value	HR	p value
cg22125433	TSNARE1	TSNARE1	Body	8	143386979	-0.037 (-0.06,-0.014)	0.002	-0.024 (-0.051,0.004)	0.093	-0.124 (-0.202,-0.046)	0.002	-0.075 (-0.158,0.008)	0.076	0.252	2.81e-08
cg00519484	PPP1CC	PPP1CC;PPP1CC	Body;Body	12	111170032	-0.051 (-0.085,-0.017)	0.003	-0.078 (-0.128,-0.027)	0.003	-0.102 (-0.193,-0.011)	0.028	-0.176 (-0.288,-0.065)	0.003	0.188	1.52e-08
cg00479770	LOC100132078	LOC100132078	TSS1500	11	111289721	-0.058 (-0.097,-0.018)	0.004	-0.067 (-0.127,-0.008)	0.027	-0.1 (-0.189,-0.01)	0.03	-0.106 (-0.21,-0.002)	0.046	0.172	4.78e-08
cg21677767	TRIM24	TRIM24;TRIM24	Body;Body	7	138227378	-0.053 (-0.089,-0.017)	0.005	-0.067 (-0.124,-0.01)	0.021	-0.136 (-0.228,-0.044)	0.004	-0.166 (-0.281,-0.051)	0.005	0.147	6.1e-08
cg02079421	PCNT	PCNT	Body	21	47851545	-0.036 (-0.062,-0.01)	0.007	-0.058 (-0.097,-0.019)	0.003	-0.066 (-0.135,0.002)	0.058	-0.068 (-0.153,0.017)	0.115	0.144	2.39e-08
cg12359995	CSTF3-AS1	CSTF3-AS1	Body	11	33193082	-0.027 (-0.048,-0.007)	0.01	-0.041 (-0.071,-0.011)	0.008	-0.077 (-0.157,0.003)	0.058	-0.123 (-0.217,-0.029)	0.011	0.055	1.83e-09
cg22511564				16	46809514	-0.035 (-0.061,-0.008)	0.01	-0.038 (-0.079,0.003)	0.07	-0.046 (-0.128,0.037)	0.273	-0.056 (-0.155,0.044)	0.268	0.107	1.5e-08
cg18899516	PPP2R2B	PPP2R2B;PPP2R2B;PPP2R2B;PPP2R2B;PPP2R2B;PPP2R2B;PPP2R2B	Body;Body;Body;Body;Body;Body;Body	5	146187230	-0.028 (-0.05,-0.006)	0.012	-0.026 (-0.054,0.001)	0.063	-0.082 (-0.144,-0.02)	0.01	-0.077 (-0.152,-0.002)	0.044	0.195	4.41e-08
cg15709283				2	135581152	-0.038 (-0.068,-0.008)	0.014	-0.046 (-0.089,-0.003)	0.037	-0.05 (-0.144,0.045)	0.298	-0.106 (-0.222,0.01)	0.072	0.155	2.61e-08
cg06579481				7	104621597	-0.021 (-0.037,-0.004)	0.016	-0.023 (-0.046,-0.001)	0.044	-0.036 (-0.087,0.016)	0.171	-0.049 (-0.116,0.017)	0.144	0.072	4.93e-09
cg20895054	DEK	DEK;DEK	Body;Body	6	18261541	-0.039 (-0.071,-0.007)	0.017	-0.026 (-0.071,0.02)	0.262	-0.089 (-0.181,0.002)	0.056	-0.114 (-0.218,-0.011)	0.031	0.107	6.79e-09
cg04982359	TATDN2	TATDN2	Body	3	10294832	-0.03 (-0.055,-0.005)	0.018	-0.048 (-0.082,-0.014)	0.006	-0.035 (-0.094,0.024)	0.248	-0.046 (-0.119,0.028)	0.222	0.18	2.09e-09
cg24946253	PXDNL	PXDNL	TSS200	8	52722146	-0.024 (-0.045,-0.004)	0.019	-0.021 (-0.048,0.006)	0.126	-0.053 (-0.124,0.017)	0.134	-0.022 (-0.101,0.058)	0.594	0.084	3.07e-09
cg00076936	C20orf118	C20orf118	TSS1500	20	35503983	-0.022 (-0.041,-0.003)	0.021	-0.002 (-0.026,0.022)	0.846	-0.046 (-0.111,0.018)	0.157	0.001 (-0.076,0.078)	0.975	0.097	4.64e-08
cg06494945	SCP2D1;C20orf78	SCP2D1;C20orf78;C20orf78	TSS1500;Body;Body	20	18792876	-0.036 (-0.066,-0.005)	0.023	-0.04 (-0.083,0.003)	0.071	-0.008 (-0.102,0.087)	0.872	-0.003 (-0.112,0.105)	0.949	0.137	8.82e-10
cg07414199				6	169540032	-0.051 (-0.095,-0.007)	0.023	-0.087 (-0.158,-0.016)	0.017	-0.054 (-0.131,0.024)	0.171	-0.081 (-0.185,0.023)	0.125	0.232	6.96e-10
cg18814048				1	151580708	-0.028 (-0.052,-0.004)	0.023	-0.035 (-0.07,0.001)	0.06	-0.063 (-0.146,0.02)	0.135	-0.097 (-0.204,0.01)	0.075	0.103	2.08e-09
cg03017231	PHLDB2	PHLDB2;PHLDB2;PHLDB2;PHLDB2	Body;Body;Body;Body	3	111619209	-0.026 (-0.049,-0.004)	0.024	-0.03 (-0.062,0.002)	0.067	-0.113 (-0.197,-0.028)	0.01	-0.142 (-0.24,-0.044)	0.005	0.084	2.04e-08
cg09072986				4	48956523	-0.027 (-0.05,-0.004)	0.024	-0.022 (-0.057,0.013)	0.21	-0.085 (-0.177,0.008)	0.073	-0.069 (-0.19,0.053)	0.264	0.062	6.3e-08
cg09174681	TOP1MT	TOP1MT	Body	8	144403126	-0.033 (-0.062,-0.004)	0.027	-0.039 (-0.078,0.001)	0.056	-0.036 (-0.101,0.029)	0.272	-0.043 (-0.132,0.046)	0.342	0.278	3.51e-08
cg17733590	ZNF146	ZNF146;ZNF146;ZNF146	5'UTR;5'UTR;5'UTR	19	36708264	-0.023 (-0.043,-0.003)	0.027	-0.021 (-0.05,0.008)	0.149	-0.037 (-0.092,0.018)	0.182	-0.027 (-0.094,0.04)	0.43	0.25	2.44e-08
cg23237765	C7orf20	C7orf20	Body	7	921845	-0.014 (-0.027,-0.002)	0.027	-0.01 (-0.027,0.007)	0.264	-0.067 (-0.121,-0.013)	0.015	-0.049 (-0.119,0.022)	0.173	0.029	3.51e-08
cg01703291	PDE8A	PDE8A;PDE8A	Body;Body	15	85574661	-0.022 (-0.042,-0.002)	0.029	-0.035 (-0.063,-0.006)	0.017	-0.006 (-0.067,0.055)	0.853	-0.037 (-0.119,0.044)	0.368	0.234	6.42e-09
cg15206997				19	24152294	-0.022 (-0.043,-0.002)	0.03	-0.037 (-0.063,-0.011)	0.006	-0.004 (-0.069,0.061)	0.899	-0.048 (-0.131,0.036)	0.261	0.128	2.66e-10
cg05133323	MED13L	MED13L	Body	12	116682493	-0.079 (-0.151,-0.007)	0.031	-0.1 (-0.194,-0.007)	0.036	-0.088 (-0.175,-0.002)	0.046	-0.036 (-0.151,0.08)	0.535	0.15	2.15e-08
cg01482895	ELOVL7	ELOVL7;ELOVL7;ELOVL7;ELOVL7	Body;Body;Body;5'UTR	5	60075636	-0.018 (-0.034,-0.001)	0.034	-0.027 (-0.051,-0.004)	0.022	-0.016 (-0.089,0.056)	0.653	-0.042 (-0.14,0.055)	0.39	0.056	4.21e-09
cg14548038				9	140178418	-0.017 (-0.032,-0.001)	0.034	-0.022 (-0.043,-0.001)	0.04	0.009 (-0.066,0.083)	0.819	-0.03 (-0.122,0.062)	0.524	0.031	1.28e-10
cg26310969	TMIGD1	TMIGD1	TSS1500	17	28662096	-0.03 (-0.057,-0.002)	0.034	0.004 (-0.024,0.033)	0.757	-0.072 (-0.148,0.005)	0.066	0.011 (-0.067,0.089)	0.777	0.16	3.96e-08
cg02761061	ZNF138	ZNF138;ZNF138;ZNF138;ZNF138;ZNF138;ZNF138;ZNF138;ZNF138;ZNF138	TSS1500;TSS1500;TSS1500;TSS1500;TSS1500;TSS1500;TSS1500;TSS1500;TSS1500	7	64253339	-0.026 (-0.05,-0.002)	0.036	-0.016 (-0.051,0.018)	0.355	-0.011 (-0.097,0.075)	0.801	-0.024 (-0.132,0.085)	0.664	0.08	6.22e-08
cg09583753	ZC3H18	ZC3H18;ZC3H18	Body;Body	16	88690178	-0.04 (-0.078,-0.003)	0.036	-0.037 (-0.095,0.02)	0.203	-0.068 (-0.166,0.031)	0.177	-0.09 (-0.216,0.035)	0.155	0.195	4.52e-08
cg15864790				2	114443174	-0.03 (-0.058,-0.002)	0.036	-0.037 (-0.08,0.006)	0.09	-0.079 (-0.16,0.002)	0.055	-0.09 (-0.188,0.008)	0.07	0.061	1.07e-09
cg24487600	TET3	TET3	Body	2	74274248	-0.04 (-0.079,-0.002)	0.039	-0.025 (-0.085,0.034)	0.402	-0.083 (-0.162,-0.005)	0.038	-0.103 (-0.198,-0.008)	0.035	0.21	1.81e-08
cg00367070	RXFP1	RXFP1;RXFP1;RXFP1;RXFP1;RXFP1;RXFP1;RXFP1;RXFP1;RXFP1;RXFP1;RXFP1;RXFP1;RXFP1	5'UTR;5'UTR;5'UTR;Body;Body;Body;Body;Body;Body;Body;Body;Body;Body	4	159461527	-0.03 (-0.058,-0.001)	0.04	-0.049 (-0.088,-0.01)	0.015	-0.066 (-0.156,0.023)	0.144	-0.133 (-0.23,-0.035)	0.008	0.057	2.52e-13
cg04202122	WDR43	WDR43	TSS1500	2	29116540	-0.02 (-0.038,-0.001)	0.041	-0.017 (-0.042,0.008)	0.174	-0.023 (-0.089,0.042)	0.483	-0.044 (-0.13,0.042)	0.311	0.133	5.08e-08
cg01253087				12	69495493	-0.028 (-0.054,-0.001)	0.042	-0.039 (-0.074,-0.005)	0.027	-0.063 (-0.157,0.03)	0.183	-0.079 (-0.193,0.035)	0.169	0.155	1.84e-08
cg12240529	RPS14	RPS14;RPS14;RPS14	TSS1500;TSS1500;TSS1500	5	149830186	-0.024 (-0.047,-0.001)	0.042	-0.041 (-0.077,-0.005)	0.027	-0.081 (-0.176,0.014)	0.095	-0.082 (-0.211,0.048)	0.211	0.049	4.68e-09
cg20191924	ACCS	ACCS;ACCS	Body;Body	11	44102381	-0.026 (-0.052,-0.001)	0.042	-0.043 (-0.078,-0.008)	0.017	-0.097 (-0.178,-0.015)	0.021	-0.141 (-0.236,-0.046)	0.004	0.107	5.94e-08
cg17547722				1	18042841	-0.023 (-0.045,-0.001)	0.044	-0.036 (-0.07,-0.003)	0.033	-0.065 (-0.156,0.025)	0.154	-0.09 (-0.204,0.024)	0.119	0.028	1.52e-08
cg06013872	SLC4A4	SLC4A4;SLC4A4;SLC4A4	Body;TSS1500;Body	4	72203823	-0.019 (-0.039,0)	0.046	-0.032 (-0.059,-0.005)	0.019	-0.044 (-0.103,0.015)	0.144	-0.066 (-0.144,0.013)	0.099	0.099	8.89e-09
cg00492003	DNAJA4	DNAJA4;DNAJA4;DNAJA4	Body;Body;Body	15	78572760	-0.022 (-0.044,0)	0.047	-0.039 (-0.073,-0.006)	0.021	-0.081 (-0.149,-0.013)	0.019	-0.098 (-0.192,-0.004)	0.042	0.133	2.22e-09
cg16762000	RNF220	RNF220	Body	1	44911569	-0.03 (-0.06,0)	0.047	-0.049 (-0.093,-0.005)	0.03	-0.031 (-0.122,0.06)	0.495	-0.059 (-0.175,0.057)	0.314	0.106	4.26e-08
cg01264332	CCND2	CCND2	Body	12	4405469	-0.026 (-0.052,0)	0.048	-0.031 (-0.064,0.002)	0.065	-0.037 (-0.11,0.036)	0.319	-0.058 (-0.153,0.036)	0.224	0.149	1.1e-10
cg01620486				8	47015640	-0.022 (-0.045,0)	0.05	-0.033 (-0.064,-0.002)	0.035	-0.045 (-0.109,0.02)	0.174	-0.071 (-0.155,0.012)	0.094	0.145	3.88e-08
cg07793898	HECTD1	HECTD1	Body	14	31581817	-0.033 (-0.066,0)	0.05	-0.041 (-0.088,0.007)	0.091	-0.042 (-0.127,0.042)	0.325	-0.07 (-0.174,0.033)	0.179	0.168	6.15e-08
cg15619333	ZNF268	ZNF268;ZNF268;ZNF268;ZNF268;ZNF268;ZNF268;ZNF268;ZNF268;ZNF268	5'UTR;Body;Body;Body;Body;Body;Body;Body;Body	12	133759653	-0.022 (-0.044,0)	0.05	-0.023 (-0.054,0.008)	0.149	-0.017 (-0.086,0.052)	0.632	-0.003 (-0.087,0.081)	0.946	0.137	9.23e-09
cg14506888				5	52063325	-0.028 (-0.057,0)	0.051	-0.033 (-0.074,0.007)	0.106	-0.066 (-0.151,0.018)	0.122	-0.086 (-0.177,0.005)	0.062	0.128	1.9e-08
cg16903122	KLF17	KLF17	TSS200	1	44584429	-0.047 (-0.095,0)	0.051	-0.069 (-0.138,0)	0.051	-0.031 (-0.114,0.052)	0.455	-0.054 (-0.16,0.053)	0.317	0.303	4.81e-08
cg04451615	MIR6854;TBC1D2	MIR6854;TBC1D2;TBC1D2;TBC1D2	TSS200;Body;Body;Body	9	100991528	-0.025 (-0.05,0)	0.053	-0.037 (-0.073,0)	0.05	-0.067 (-0.153,0.018)	0.122	-0.101 (-0.211,0.01)	0.075	0.057	7.43e-10
cg09556412				4	1271909	-0.017 (-0.034,0)	0.053	-0.02 (-0.046,0.006)	0.124	-0.053 (-0.114,0.008)	0.09	-0.051 (-0.123,0.02)	0.156	0.036	3.31e-10
cg01645865				7	31231356	-0.029 (-0.059,0.001)	0.055	-0.032 (-0.073,0.008)	0.113	0.069 (0.001,0.136)	0.046	0.038 (-0.051,0.128)	0.4	0.119	4.54e-08
cg12608603	PPP4R3A	PPP4R3A;PPP4R3A	Body;Body	14	91926636	-0.041 (-0.083,0.001)	0.056	-0.069 (-0.129,-0.009)	0.024	-0.068 (-0.171,0.034)	0.19	-0.09 (-0.22,0.041)	0.173	0.21	4.18e-09
cg05351978	SLC38A4	SLC38A4;SLC38A4	5'UTR;5'UTR	12	47207568	-0.039 (-0.079,0.001)	0.057	-0.051 (-0.116,0.013)	0.118	-0.03 (-0.129,0.069)	0.548	-0.053 (-0.179,0.073)	0.402	0.154	7.22e-10
cg26988984	NUBPL	NUBPL;NUBPL;NUBPL	Body;Body;Body	14	32131590	-0.034 (-0.069,0.001)	0.057	-0.076 (-0.13,-0.022)	0.006	-0.049 (-0.131,0.033)	0.239	-0.095 (-0.189,0)	0.051	0.096	7.34e-09
cg27345785	SH3RF1	SH3RF1	Body	4	170080837	-0.035 (-0.071,0.001)	0.06	-0.061 (-0.118,-0.005)	0.033	-0.022 (-0.094,0.051)	0.552	-0.047 (-0.136,0.043)	0.302	0.197	9.04e-10
cg19359767				10	29084707	-0.024 (-0.049,0.001)	0.061	-0.046 (-0.083,-0.01)	0.012	-0.047 (-0.108,0.014)	0.131	-0.073 (-0.154,0.008)	0.078	0.169	3.05e-09
cg24619785	ASAP2	ASAP2;ASAP2	Body;Body	2	9416069	-0.017 (-0.035,0.001)	0.064	-0.014 (-0.039,0.01)	0.249	-0.07 (-0.163,0.023)	0.137	-0.093 (-0.22,0.034)	0.149	0.047	6.19e-08
cg04951131	HDLBP	HDLBP;HDLBP	3'UTR;3'UTR	2	242168856	-0.017 (-0.035,0.001)	0.065	-0.031 (-0.056,-0.006)	0.015	-0.031 (-0.08,0.018)	0.213	-0.059 (-0.121,0.004)	0.065	0.144	3.85e-10
cg14264457				18	52679522	-0.031 (-0.064,0.002)	0.065	-0.041 (-0.091,0.009)	0.104	-0.063 (-0.152,0.025)	0.158	-0.073 (-0.186,0.039)	0.196	0.098	3.85e-10
cg12916913	LINC01115	LINC01115;LINC01115	Body;Body	2	789109	-0.029 (-0.059,0.002)	0.066	-0.036 (-0.08,0.009)	0.114	-0.072 (-0.169,0.025)	0.142	-0.078 (-0.195,0.038)	0.185	0.107	6.46e-10
cg08332546	LINC01057	LINC01057	Body	1	95195296	-0.017 (-0.035,0.001)	0.068	-0.014 (-0.04,0.012)	0.274	-0.077 (-0.16,0.006)	0.069	-0.097 (-0.191,-0.004)	0.042	0.031	1.35e-08
cg07294785	HLA-DOA	HLA-DOA	Body	6	32976018	-0.031 (-0.064,0.003)	0.071	-0.063 (-0.109,-0.016)	0.009	-0.001 (-0.074,0.072)	0.974	-0.016 (-0.105,0.072)	0.717	0.217	3.75e-08
cg23028993				14	38952108	-0.025 (-0.052,0.002)	0.074	-0.048 (-0.084,-0.012)	0.009	-0.043 (-0.132,0.047)	0.344	-0.084 (-0.188,0.02)	0.112	0.094	6.84e-09
cg16523805	ZNF668	ZNF668;ZNF668;ZNF668;ZNF668	TSS1500;TSS1500;5'UTR;5'UTR	16	31076912	-0.037 (-0.079,0.004)	0.075	-0.039 (-0.1,0.021)	0.199	-0.074 (-0.168,0.021)	0.127	-0.096 (-0.218,0.025)	0.119	0.192	1.86e-08
cg03962604	USP6	USP6;USP6	TSS1500;5'UTR	17	5031070	-0.028 (-0.06,0.003)	0.076	-0.023 (-0.067,0.022)	0.313	-0.076 (-0.169,0.018)	0.112	-0.081 (-0.188,0.026)	0.135	0.106	3.36e-08
cg14939641				19	11043850	0.057 (-0.006,0.121)	0.077	0.061 (-0.026,0.149)	0.168	0.071 (-0.011,0.152)	0.089	0.057 (-0.068,0.182)	0.358	0.034	1.34e-09
cg02181187	OSBP2	OSBP2	TSS1500	22	31088724	-0.027 (-0.057,0.003)	0.078	-0.042 (-0.09,0.006)	0.086	-0.061 (-0.148,0.025)	0.159	-0.083 (-0.189,0.023)	0.124	0.092	2.5e-08
cg06217755				16	29772088	-0.029 (-0.062,0.003)	0.078	-0.04 (-0.089,0.009)	0.108	-0.046 (-0.124,0.033)	0.253	-0.058 (-0.153,0.036)	0.22	0.163	1.66e-08
cg26856604	KIF1B	KIF1B	Body	1	10370540	-0.018 (-0.037,0.002)	0.079	-0.017 (-0.045,0.012)	0.253	-0.038 (-0.094,0.018)	0.179	-0.051 (-0.126,0.025)	0.187	0.08	2.04e-11
cg16376218	SLC25A39	SLC25A39;SLC25A39	3'UTR;3'UTR	17	42397109	-0.028 (-0.059,0.003)	0.08	-0.024 (-0.069,0.021)	0.29	-0.049 (-0.118,0.021)	0.168	-0.03 (-0.114,0.054)	0.48	0.294	4.51e-08
cg16306219				13	37636439	-0.046 (-0.098,0.007)	0.086	-0.069 (-0.138,0)	0.049	-0.085 (-0.145,-0.024)	0.007	-0.132 (-0.209,-0.056)	0.001	0.157	1.52e-08
cg10618790	MAGI2	MAGI2;MAGI2	Body;Body	7	78597076	-0.024 (-0.052,0.004)	0.094	-0.041 (-0.084,0.002)	0.06	-0.101 (-0.195,-0.007)	0.035	-0.134 (-0.252,-0.017)	0.026	0.08	7.88e-10
cg13445938				9	93840773	-0.016 (-0.035,0.003)	0.095	-0.04 (-0.066,-0.014)	0.003	-0.027 (-0.091,0.037)	0.409	-0.073 (-0.155,0.008)	0.076	0.09	5.19e-10
cg15281724	TXLNB	TXLNB	Body	6	139575994	-0.015 (-0.032,0.003)	0.099	-0.017 (-0.042,0.008)	0.173	-0.014 (-0.077,0.049)	0.662	-0.04 (-0.111,0.031)	0.269	0.031	5.07e-10
cg19212550	DNMBP	DNMBP	5'UTR	10	101767908	-0.016 (-0.034,0.003)	0.101	-0.019 (-0.043,0.004)	0.108	-0.04 (-0.106,0.026)	0.237	-0.022 (-0.096,0.051)	0.549	0.096	3.64e-08
cg06177446	PSMF1	PSMF1	TSS200	20	1093802	-0.033 (-0.074,0.007)	0.105	-0.042 (-0.104,0.019)	0.176	-0.034 (-0.121,0.052)	0.432	-0.042 (-0.152,0.068)	0.447	0.184	5.74e-08
cg00959238	AKT2	AKT2;AKT2;AKT2	Body;Body;Body	19	40749359	-0.026 (-0.058,0.006)	0.107	-0.05 (-0.097,-0.002)	0.042	-0.047 (-0.13,0.037)	0.268	-0.077 (-0.181,0.027)	0.142	0.146	4.83e-08
cg09992259	DNAJC16	DNAJC16;DNAJC16;DNAJC16	5'UTR;Body;Body	1	15868492	-0.041 (-0.09,0.009)	0.107	-0.029 (-0.109,0.05)	0.466	-0.039 (-0.129,0.052)	0.399	-0.028 (-0.145,0.088)	0.627	0.261	1.67e-08
cg09985075	CHMP3;RNF103-CHMP3	CHMP3;CHMP3;CHMP3;CHMP3;RNF103-CHMP3	Body;Body;Body;Body;Body	2	86743517	-0.019 (-0.042,0.004)	0.109	-0.027 (-0.058,0.004)	0.092	-0.05 (-0.117,0.018)	0.148	-0.055 (-0.128,0.018)	0.138	0.097	1.14e-08
cg12894525				6	52165602	-0.02 (-0.044,0.005)	0.113	-0.023 (-0.059,0.014)	0.219	-0.044 (-0.136,0.049)	0.352	-0.059 (-0.168,0.05)	0.285	0.072	7.6e-09
cg06775669	CUX1	CUX1;CUX1;CUX1;CUX1;CUX1;CUX1;CUX1	Body;Body;Body;Body;Body;Body;Body	7	101582572	-0.014 (-0.03,0.003)	0.114	-0.016 (-0.04,0.009)	0.214	-0.039 (-0.137,0.059)	0.435	-0.058 (-0.184,0.069)	0.365	0.018	6.02e-10
cg11813389				2	10143619	-0.033 (-0.074,0.008)	0.114	-0.07 (-0.132,-0.008)	0.028	0.023 (-0.06,0.106)	0.584	-0.032 (-0.132,0.068)	0.529	0.169	8.09e-10
cg19241743	ZNF350	ZNF350	TSS1500	19	52491268	-0.015 (-0.034,0.004)	0.116	-0.02 (-0.049,0.009)	0.181	-0.04 (-0.118,0.038)	0.313	-0.053 (-0.157,0.052)	0.317	0.115	3.94e-09
cg24273103	RAD54L	RAD54L;RAD54L	Body;Body	1	46737065	-0.031 (-0.07,0.008)	0.116	-0.026 (-0.086,0.033)	0.387	-0.048 (-0.119,0.024)	0.189	-0.06 (-0.149,0.03)	0.185	0.195	4.09e-08
cg09733789	CTB-7E3.1	CTB-7E3.1	Body	5	166353256	-0.026 (-0.059,0.007)	0.118	-0.052 (-0.101,-0.004)	0.033	-0.062 (-0.149,0.025)	0.161	-0.102 (-0.21,0.006)	0.065	0.206	3.95e-08
cg02301236	TMEM178B	TMEM178B	Body	7	141151078	-0.021 (-0.046,0.005)	0.119	-0.017 (-0.054,0.021)	0.373	-0.006 (-0.091,0.079)	0.883	-0.017 (-0.124,0.089)	0.744	0.072	2.13e-09
cg06107260	HDAC4	HDAC4	Body	2	240066248	-0.018 (-0.04,0.005)	0.119	-0.022 (-0.052,0.008)	0.145	-0.03 (-0.104,0.044)	0.42	-0.065 (-0.153,0.023)	0.148	0.156	1.61e-08
cg12307014	SLC11A2	SLC11A2;SLC11A2;SLC11A2;SLC11A2;SLC11A2;SLC11A2;SLC11A2;SLC11A2;SLC11A2	TSS1500;Body;Body;Body;Body;Body;Body;Body;Body	12	51403966	-0.027 (-0.061,0.007)	0.12	-0.041 (-0.095,0.014)	0.14	-0.029 (-0.107,0.05)	0.472	-0.034 (-0.141,0.074)	0.534	0.151	1.15e-08
cg09665900	ZMYND8	ZMYND8;ZMYND8;ZMYND8;ZMYND8;ZMYND8;ZMYND8;ZMYND8;ZMYND8;ZMYND8;ZMYND8;ZMYND8;ZMYND8;ZMYND8;ZMYND8;ZMYND8;ZMYND8;ZMYND8	Body;Body;Body;Body;Body;Body;Body;Body;Body;Body;Body;Body;Body;Body;Body;Body;Body	20	45849713	-0.021 (-0.049,0.006)	0.129	-0.043 (-0.085,0)	0.049	-0.028 (-0.126,0.07)	0.573	-0.086 (-0.206,0.034)	0.156	0.057	1.19e-11
cg00550725	FAM82B	FAM82B	TSS200	8	87521180	0.034 (-0.01,0.079)	0.132	-0.01 (-0.063,0.043)	0.713	-0.02 (-0.093,0.053)	0.595	-0.029 (-0.11,0.052)	0.482	3.068	1.34e-08
cg04043710				16	9448891	-0.019 (-0.045,0.006)	0.136	-0.022 (-0.061,0.017)	0.273	0 (-0.079,0.079)	0.992	-0.021 (-0.115,0.073)	0.656	0.081	1.74e-09
cg09915978	MLF2	MLF2;MLF2	Body;Body	12	6858533	-0.015 (-0.035,0.005)	0.136	-0.016 (-0.044,0.011)	0.242	-0.023 (-0.087,0.04)	0.465	-0.021 (-0.106,0.064)	0.622	0.109	3.96e-08
cg12995372	PHF14	PHF14;PHF14	Body;Body	7	11066024	-0.014 (-0.033,0.005)	0.136	-0.023 (-0.049,0.003)	0.08	-0.04 (-0.112,0.032)	0.272	-0.061 (-0.16,0.038)	0.222	0.142	6.36e-08
cg12402966	NMNAT1	NMNAT1;NMNAT1;NMNAT1	5'UTR;5'UTR;5'UTR	1	10006802	-0.015 (-0.034,0.005)	0.137	-0.014 (-0.041,0.013)	0.302	0.02 (-0.036,0.077)	0.469	0.038 (-0.05,0.126)	0.39	0.045	2.12e-08
cg21959890	45356.0	45356.0	Body	10	94068044	-0.019 (-0.046,0.007)	0.149	-0.023 (-0.06,0.014)	0.227	-0.076 (-0.162,0.011)	0.087	-0.091 (-0.198,0.016)	0.095	0.113	3.27e-08
cg13709876	STON1-GTF2A1L;STON1	STON1-GTF2A1L;STON1-GTF2A1L;STON1;STON1	TSS1500;5'UTR;5'UTR;5'UTR	2	48794821	-0.03 (-0.07,0.011)	0.151	-0.029 (-0.092,0.033)	0.35	-0.093 (-0.185,0)	0.051	-0.092 (-0.211,0.027)	0.126	0.164	1.06e-08
cg00044440				5	138671449	-0.012 (-0.029,0.005)	0.152	-0.018 (-0.04,0.005)	0.131	-0.026 (-0.094,0.042)	0.443	-0.051 (-0.134,0.031)	0.219	0.047	1.07e-09
cg23101564	PTPN9	PTPN9	Body	15	75771387	-0.015 (-0.035,0.005)	0.152	-0.026 (-0.052,0)	0.052	-0.028 (-0.098,0.041)	0.423	-0.066 (-0.155,0.023)	0.147	0.078	5.05e-09
cg04839368				22	27715544	-0.015 (-0.036,0.006)	0.163	-0.039 (-0.067,-0.012)	0.005	-0.03 (-0.11,0.049)	0.452	-0.05 (-0.127,0.027)	0.198	0.054	5.69e-11
cg23620315				3	13572380	-0.013 (-0.032,0.006)	0.17	-0.02 (-0.048,0.008)	0.151	-0.047 (-0.114,0.02)	0.165	-0.071 (-0.147,0.005)	0.066	0.024	7.1e-09
cg06869501	ZNF738	ZNF738	TSS1500	19	21541044	-0.01 (-0.024,0.004)	0.176	-0.013 (-0.033,0.007)	0.211	-0.004 (-0.062,0.053)	0.889	-0.005 (-0.085,0.075)	0.894	0.096	1.84e-08
cg13223329	OPCML	OPCML	Body	11	133274220	-0.014 (-0.034,0.006)	0.177	-0.025 (-0.057,0.006)	0.107	-0.009 (-0.086,0.068)	0.821	-0.037 (-0.136,0.062)	0.458	0.049	9.08e-10
cg00715363	MIR548W	MIR548W	Body	17	60896244	-0.024 (-0.058,0.011)	0.181	-0.027 (-0.08,0.026)	0.319	-0.058 (-0.138,0.021)	0.149	-0.066 (-0.159,0.027)	0.161	0.111	3.54e-08
cg20145695	NXN	NXN	Body	17	723342	-0.035 (-0.087,0.017)	0.185	-0.076 (-0.167,0.016)	0.103	-0.042 (-0.131,0.048)	0.355	-0.06 (-0.183,0.063)	0.333	0.246	4.34e-08
cg02737727	LOC102723354	LOC102723354	Body	14	105561470	-0.015 (-0.037,0.007)	0.186	-0.018 (-0.052,0.017)	0.312	-0.011 (-0.095,0.073)	0.797	-0.025 (-0.131,0.081)	0.637	0.015	1.19e-10
cg12910199				2	175886850	-0.024 (-0.059,0.012)	0.187	-0.035 (-0.086,0.016)	0.178	-0.071 (-0.162,0.021)	0.129	-0.065 (-0.166,0.036)	0.203	0.206	4.35e-08
cg26867282				19	12253922	-0.013 (-0.034,0.007)	0.195	-0.009 (-0.038,0.021)	0.565	0.014 (-0.05,0.079)	0.661	0.015 (-0.066,0.097)	0.709	0.057	1.45e-09
cg19987132				6	7427703	-0.015 (-0.039,0.008)	0.196	-0.007 (-0.043,0.029)	0.707	0.001 (-0.085,0.086)	0.988	0.005 (-0.1,0.109)	0.93	0.054	1.23e-09
cg13272676	IPO7	IPO7	TSS1500	11	9404868	-0.013 (-0.034,0.007)	0.206	-0.006 (-0.037,0.025)	0.721	-0.036 (-0.1,0.028)	0.264	-0.024 (-0.103,0.055)	0.551	0.111	4.04e-08
cg12633766				7	157083634	-0.011 (-0.028,0.006)	0.21	-0.018 (-0.041,0.005)	0.116	-0.023 (-0.074,0.028)	0.375	-0.036 (-0.101,0.03)	0.28	0.085	2.82e-08
cg04939480	HMGA2	HMGA2;HMGA2	Body;Body	12	66250466	-0.016 (-0.041,0.009)	0.218	-0.044 (-0.077,-0.01)	0.011	-0.019 (-0.088,0.05)	0.588	-0.091 (-0.172,-0.01)	0.028	0.264	4.07e-08
cg05289466	KDM4B	KDM4B	Body	19	5057455	-0.019 (-0.049,0.011)	0.218	-0.027 (-0.072,0.018)	0.232	-0.036 (-0.125,0.054)	0.43	-0.056 (-0.168,0.055)	0.315	0.117	2.24e-09
cg17760982	FAR1	FAR1	Body	11	13740479	-0.019 (-0.051,0.012)	0.219	-0.043 (-0.092,0.006)	0.082	-0.013 (-0.072,0.046)	0.654	-0.036 (-0.109,0.037)	0.326	0.114	2.01e-09
cg00195561	CHRM4	CHRM4	TSS1500	11	46408584	-0.017 (-0.046,0.011)	0.222	-0.006 (-0.043,0.03)	0.725	-0.02 (-0.091,0.05)	0.57	0.024 (-0.048,0.096)	0.507	0.158	3.3e-09
cg02442501	SCMH1	SCMH1;SCMH1;SCMH1;SCMH1;SCMH1	TSS200;Body;5'UTR;5'UTR;5'UTR	1	41628786	-0.029 (-0.076,0.018)	0.224	0.009 (-0.056,0.074)	0.79	-0.036 (-0.111,0.038)	0.335	-0.001 (-0.091,0.088)	0.977	0.282	1.53e-09
cg20516364	CHID1	CHID1;CHID1;CHID1;CHID1;CHID1	Body;Body;Body;Body;Body	11	873680	-0.019 (-0.049,0.012)	0.224	-0.028 (-0.069,0.014)	0.194	-0.041 (-0.115,0.032)	0.268	-0.058 (-0.146,0.03)	0.197	0.234	4.05e-09
cg26276367	C11orf80	C11orf80;C11orf80	5'UTR;Body	11	66515246	-0.024 (-0.064,0.015)	0.229	-0.049 (-0.107,0.008)	0.09	-0.071 (-0.171,0.029)	0.162	-0.125 (-0.254,0.004)	0.057	0.168	1.32e-08
cg05238553	CCDC88C	CCDC88C	Body	14	91780133	-0.014 (-0.036,0.009)	0.231	-0.024 (-0.053,0.006)	0.111	0.059 (-0.014,0.132)	0.113	0.034 (-0.047,0.116)	0.407	0.107	3.45e-08
cg18339589	LRRC9	LRRC9	Body	14	60409183	-0.019 (-0.051,0.013)	0.236	-0.011 (-0.057,0.035)	0.642	-0.048 (-0.127,0.031)	0.234	-0.034 (-0.121,0.054)	0.445	0.132	4.75e-08
cg18643977	ZNRF2	ZNRF2	3'UTR	7	30404580	-0.017 (-0.045,0.012)	0.242	-0.028 (-0.069,0.013)	0.179	-0.033 (-0.118,0.052)	0.446	-0.06 (-0.161,0.04)	0.233	0.151	5.17e-08
cg27547703	TDRD1	TDRD1	TSS200	10	115939024	0.023 (-0.016,0.062)	0.242	0.028 (-0.037,0.094)	0.396	-0.015 (-0.115,0.085)	0.768	-0.025 (-0.132,0.082)	0.638	0.301	3.04e-08
cg06506461	HK1	HK1;HK1;HK1;HK1;HK1	Body;Body;Body;Body;Body	10	71112319	-0.018 (-0.048,0.012)	0.245	-0.031 (-0.077,0.014)	0.176	-0.072 (-0.171,0.028)	0.156	-0.074 (-0.204,0.055)	0.256	0.13	2.8e-09
cg01873119				19	15087060	-0.009 (-0.024,0.006)	0.247	-0.005 (-0.026,0.016)	0.664	0.004 (-0.056,0.064)	0.891	0.008 (-0.073,0.089)	0.847	0.048	5.83e-09
cg20489317	AMY2B;LOC648740	AMY2B;LOC648740	5'UTR;TSS200	1	104111877	-0.011 (-0.029,0.007)	0.249	-0.021 (-0.046,0.004)	0.097	-0.039 (-0.1,0.022)	0.209	-0.072 (-0.15,0.007)	0.073	0.162	8.14e-09
cg17593893				17	73867015	-0.025 (-0.069,0.018)	0.252	-0.058 (-0.117,0.001)	0.055	-0.02 (-0.097,0.057)	0.601	-0.057 (-0.148,0.033)	0.211	0.228	1.79e-08
cg20474201	WAPAL	WAPAL	Body	10	88228042	-0.018 (-0.049,0.013)	0.261	-0.036 (-0.087,0.014)	0.155	-0.029 (-0.112,0.053)	0.479	-0.059 (-0.159,0.041)	0.244	0.103	1.14e-08
cg15822108	NAA15	NAA15	Body	4	140306311	-0.014 (-0.038,0.01)	0.262	-0.018 (-0.054,0.018)	0.335	-0.005 (-0.089,0.078)	0.897	-0.017 (-0.122,0.088)	0.741	0.082	1.03e-08
cg23010765	C6orf103	C6orf103	Body	6	146923818	-0.021 (-0.057,0.016)	0.267	-0.05 (-0.104,0.003)	0.064	-0.024 (-0.106,0.058)	0.561	-0.058 (-0.16,0.044)	0.26	0.217	6.26e-08
cg23666072				2	239631410	-0.011 (-0.03,0.008)	0.273	-0.02 (-0.051,0.011)	0.204	-0.031 (-0.124,0.062)	0.514	-0.066 (-0.188,0.056)	0.283	0.021	8e-09
cg14819618	PRAGMIN	PRAGMIN	Body	8	8180214	-0.009 (-0.025,0.007)	0.278	-0.014 (-0.037,0.009)	0.225	-0.026 (-0.081,0.03)	0.363	-0.037 (-0.114,0.039)	0.336	0.092	6.88e-11
cg24577940	NUAK1	NUAK1	Body	12	106469246	-0.015 (-0.042,0.012)	0.278	-0.012 (-0.054,0.029)	0.552	-0.044 (-0.132,0.044)	0.323	-0.046 (-0.157,0.065)	0.409	0.043	7.79e-10
cg20646533	ANKRD33B	ANKRD33B	Body	5	10612314	-0.014 (-0.04,0.012)	0.282	-0.023 (-0.06,0.015)	0.229	-0.051 (-0.139,0.038)	0.259	-0.05 (-0.155,0.056)	0.349	0.085	3.18e-08
cg02944953	SIPA1L3	SIPA1L3	5'UTR	19	38544658	-0.017 (-0.049,0.014)	0.284	-0.035 (-0.084,0.014)	0.155	-0.043 (-0.133,0.047)	0.348	-0.079 (-0.185,0.026)	0.138	0.099	6.82e-09
cg09638686	MIR548H4	MIR548H4	Body	15	69411787	-0.012 (-0.033,0.01)	0.285	-0.029 (-0.058,0)	0.053	-0.012 (-0.076,0.052)	0.707	-0.044 (-0.121,0.034)	0.267	0.172	5.5e-08
cg08480413				2	15012985	-0.023 (-0.064,0.019)	0.286	-0.044 (-0.095,0.008)	0.095	-0.027 (-0.112,0.058)	0.531	-0.02 (-0.118,0.078)	0.686	0.26	7.38e-09
cg15326454				2	86227319	-0.023 (-0.065,0.02)	0.291	-0.026 (-0.083,0.031)	0.364	-0.029 (-0.111,0.054)	0.492	-0.032 (-0.132,0.068)	0.528	0.253	3.69e-08
cg04871207				18	28855179	-0.016 (-0.048,0.015)	0.299	-0.02 (-0.07,0.029)	0.413	-0.012 (-0.083,0.06)	0.75	-0.014 (-0.102,0.073)	0.748	0.16	1.18e-08
cg07140270	KLHDC1	KLHDC1	Body	14	50161652	-0.01 (-0.028,0.009)	0.308	-0.009 (-0.036,0.018)	0.527	0.012 (-0.052,0.077)	0.702	0.013 (-0.07,0.097)	0.751	0.051	5.75e-08
cg14161477	TMCO3	TMCO3	Body	13	114192847	-0.022 (-0.064,0.02)	0.309	-0.028 (-0.09,0.034)	0.378	0.002 (-0.087,0.092)	0.957	-0.049 (-0.155,0.056)	0.354	0.218	1.75e-08
cg26827455	POR	POR	Body	7	75598687	-0.023 (-0.067,0.022)	0.312	-0.038 (-0.099,0.022)	0.21	-0.07 (-0.166,0.027)	0.155	-0.12 (-0.238,-0.003)	0.044	0.225	2.7e-08
cg02014964	MYADML;LINC01317	MYADML;LINC01317	TSS200;Body	2	33953396	-0.021 (-0.062,0.02)	0.323	-0.045 (-0.084,-0.007)	0.022	-0.023 (-0.126,0.08)	0.656	-0.086 (-0.213,0.041)	0.181	0.266	2.71e-08
cg03118443	TRIM39	TRIM39;TRIM39	Body;Body	6	30309489	-0.026 (-0.08,0.028)	0.341	-0.044 (-0.114,0.027)	0.223	0.001 (-0.105,0.107)	0.983	-0.03 (-0.152,0.092)	0.626	0.3	4.09e-08
cg10801134				3	32421856	-0.011 (-0.035,0.012)	0.343	-0.018 (-0.06,0.023)	0.378	-0.022 (-0.107,0.064)	0.611	-0.034 (-0.15,0.081)	0.553	0.081	2.07e-08
cg20487890				1	185402344	-0.008 (-0.026,0.009)	0.348	-0.002 (-0.027,0.023)	0.852	-0.022 (-0.097,0.053)	0.559	-0.034 (-0.127,0.059)	0.469	0.008	2.33e-10
cg11617879	USP22	USP22	Body	17	20928912	-0.01 (-0.031,0.012)	0.368	-0.007 (-0.037,0.023)	0.661	-0.012 (-0.084,0.06)	0.733	-0.006 (-0.092,0.08)	0.892	0.11	5.21e-08
cg05193584	SNX9	SNX9	Body	6	158302208	-0.014 (-0.046,0.018)	0.388	-0.031 (-0.083,0.02)	0.23	-0.049 (-0.133,0.035)	0.248	-0.081 (-0.192,0.029)	0.146	0.161	1.96e-08
cg25213418	TAOK1	TAOK1;TAOK1	5'UTR;5'UTR	17	27773707	-0.015 (-0.048,0.019)	0.388	-0.03 (-0.08,0.021)	0.246	-0.04 (-0.111,0.032)	0.276	-0.031 (-0.119,0.056)	0.475	0.125	3.19e-09
cg08505649	C3orf35	C3orf35;C3orf35	TSS1500;TSS1500	3	37440338	-0.018 (-0.06,0.025)	0.406	-0.016 (-0.079,0.046)	0.602	-0.013 (-0.067,0.04)	0.625	-0.016 (-0.101,0.069)	0.704	0.107	1.24e-08
cg15689600				2	177396735	-0.021 (-0.072,0.03)	0.409	-0.042 (-0.122,0.037)	0.293	-0.026 (-0.11,0.058)	0.542	-0.043 (-0.146,0.06)	0.405	0.374	5.32e-08
cg01272967	DIP2C	DIP2C	Body	10	386708	-0.007 (-0.024,0.01)	0.412	-0.001 (-0.026,0.025)	0.961	-0.007 (-0.07,0.056)	0.826	-0.005 (-0.092,0.081)	0.9	0.029	9.03e-09
cg26429042	TRAPPC9	TRAPPC9;TRAPPC9	Body;Body	8	141342131	-0.012 (-0.04,0.017)	0.42	-0.023 (-0.067,0.022)	0.322	-0.051 (-0.141,0.038)	0.257	-0.049 (-0.158,0.059)	0.366	0.075	4.08e-09
cg00364281				22	37654641	-0.032 (-0.112,0.048)	0.426	-0.037 (-0.137,0.062)	0.457	-0.053 (-0.152,0.047)	0.293	-0.102 (-0.234,0.029)	0.123	0.079	1.5e-10
cg20947088				9	138811046	-0.011 (-0.038,0.016)	0.426	-0.019 (-0.063,0.025)	0.403	0.008 (-0.075,0.091)	0.845	0.018 (-0.09,0.127)	0.737	0.055	7.96e-12
cg22155376				11	17591837	-0.009 (-0.031,0.013)	0.427	-0.025 (-0.052,0.002)	0.07	-0.036 (-0.114,0.041)	0.354	-0.046 (-0.147,0.055)	0.371	0.185	5.58e-09
cg00299070	RYR2	RYR2	Body	1	237946534	-0.006 (-0.019,0.008)	0.429	-0.013 (-0.032,0.006)	0.174	-0.002 (-0.068,0.064)	0.951	-0.037 (-0.124,0.05)	0.403	0.033	5.51e-08
cg07004080				6	70512728	-0.008 (-0.026,0.011)	0.432	-0.004 (-0.033,0.025)	0.782	-0.045 (-0.146,0.055)	0.371	-0.059 (-0.188,0.069)	0.36	0.059	2.36e-09
cg14018434	SLC2A8	SLC2A8	Body	9	130161758	-0.015 (-0.054,0.023)	0.434	-0.042 (-0.094,0.01)	0.113	0.01 (-0.069,0.089)	0.803	-0.067 (-0.171,0.037)	0.202	0.305	1.52e-08
cg01608842	SRGAP2	SRGAP2;SRGAP2;SRGAP2	Body;Body;Body	1	206619347	-0.022 (-0.078,0.034)	0.437	-0.049 (-0.13,0.033)	0.239	-0.005 (-0.113,0.103)	0.926	-0.074 (-0.205,0.057)	0.26	0.323	1.25e-08
cg02741544	EIF2C2	EIF2C2;EIF2C2	Body;Body	8	141567390	-0.009 (-0.033,0.015)	0.441	-0.029 (-0.062,0.004)	0.08	0.04 (-0.037,0.117)	0.312	-0.031 (-0.131,0.069)	0.537	0.201	3e-08
cg24677321				3	25116377	-0.015 (-0.052,0.023)	0.443	0.014 (-0.033,0.061)	0.552	0.051 (-0.025,0.127)	0.191	0.082 (-0.019,0.182)	0.109	0.381	4.22e-08
cg17316918	ABCA7	ABCA7	Body	19	1056930	-0.018 (-0.065,0.029)	0.453	-0.073 (-0.139,-0.007)	0.03	0.006 (-0.088,0.099)	0.9	-0.047 (-0.155,0.061)	0.387	0.257	4.58e-08
cg21381136	RERE	RERE;RERE;RERE	5'UTR;Body;Body	1	8445818	-0.011 (-0.041,0.019)	0.466	0.006 (-0.04,0.052)	0.788	0.067 (-0.014,0.148)	0.106	0.073 (-0.032,0.178)	0.171	0.09	5.82e-08
cg05921832				16	74819124	-0.011 (-0.043,0.02)	0.481	-0.005 (-0.052,0.041)	0.82	-0.023 (-0.101,0.054)	0.548	-0.009 (-0.098,0.08)	0.846	0.135	6.34e-08
cg14666354	CDK3;C17orf106	CDK3;C17orf106	TSS1500;3'UTR	17	73996423	-0.032 (-0.123,0.058)	0.482	0.028 (-0.041,0.096)	0.423	-0.058 (-0.177,0.062)	0.338	0.034 (-0.038,0.106)	0.344	0.128	6.67e-09
cg16396580				19	13969482	-0.008 (-0.032,0.016)	0.497	-0.001 (-0.036,0.034)	0.958	-0.031 (-0.111,0.049)	0.45	-0.036 (-0.126,0.054)	0.424	0.049	4.64e-08
cg26767990	GNAS	GNAS;GNAS;GNAS;GNAS	3'UTR;3'UTR;TSS1500;Body	20	57463615	-0.015 (-0.061,0.03)	0.501	-0.016 (-0.079,0.047)	0.615	0.057 (-0.019,0.132)	0.138	0.044 (-0.053,0.142)	0.371	0.338	4.31e-09
cg27094156	ZNF418	ZNF418	3'UTR	19	58436566	-0.008 (-0.033,0.016)	0.503	0.003 (-0.03,0.037)	0.849	-0.034 (-0.109,0.042)	0.38	-0.039 (-0.142,0.065)	0.461	0.138	2.05e-08
cg21139935				13	25139847	-0.013 (-0.052,0.027)	0.528	-0.041 (-0.103,0.022)	0.2	0.041 (-0.055,0.138)	0.399	0.016 (-0.098,0.129)	0.784	0.14	1.38e-08
cg00271604				6	64175869	-0.012 (-0.052,0.028)	0.542	0.002 (-0.061,0.066)	0.938	0.023 (-0.064,0.11)	0.6	0.003 (-0.106,0.112)	0.962	0.214	6.21e-08
cg04809428	TRAP1	TRAP1	Body	16	3725906	-0.032 (-0.136,0.072)	0.548	-0.025 (-0.166,0.116)	0.727	0.014 (-0.115,0.142)	0.834	0.062 (-0.124,0.248)	0.502	0.252	2.94e-08
cg07008911	PKD1	PKD1;PKD1	Body;Body	16	2145598	-0.012 (-0.05,0.027)	0.551	0.018 (-0.031,0.068)	0.47	-0.045 (-0.124,0.033)	0.256	0.008 (-0.071,0.087)	0.844	0.306	6.29e-08
cg19267144	CNTD1	CNTD1	Body	17	40956947	-0.011 (-0.049,0.027)	0.558	0.002 (-0.06,0.063)	0.96	-0.003 (-0.078,0.072)	0.934	0.005 (-0.089,0.099)	0.914	0.171	4.14e-08
cg07243619	C9orf3	C9orf3;C9orf3;C9orf3	TSS1500;5'UTR;5'UTR	9	97521691	-0.013 (-0.057,0.031)	0.56	-0.027 (-0.095,0.042)	0.442	0.043 (-0.031,0.118)	0.252	0.011 (-0.089,0.11)	0.829	0.31	1.22e-08
cg12234423	HOMER3	HOMER3	TSS1500	19	19053378	-0.008 (-0.034,0.018)	0.566	-0.017 (-0.042,0.008)	0.176	-0.026 (-0.076,0.023)	0.294	-0.028 (-0.067,0.011)	0.159	0.167	1.53e-08
cg21769444	NUDT3	NUDT3	TSS1500	6	34361405	-0.007 (-0.033,0.018)	0.566	-0.02 (-0.056,0.016)	0.27	0.012 (-0.051,0.076)	0.697	-0.01 (-0.089,0.068)	0.796	0.296	3.91e-08
cg10243170	FKBP9L	FKBP9L	TSS1500	7	55773068	-0.008 (-0.034,0.019)	0.572	-0.027 (-0.065,0.012)	0.176	-0.029 (-0.121,0.063)	0.535	-0.06 (-0.161,0.042)	0.245	0.026	1.67e-09
cg11022537				4	177738806	-0.005 (-0.021,0.012)	0.573	-0.018 (-0.041,0.005)	0.114	0.018 (-0.044,0.081)	0.565	-0.021 (-0.106,0.063)	0.614	0.082	1.87e-08
cg12550312	RBM38	RBM38;RBM38	Body;Body	20	55980008	0.007 (-0.017,0.031)	0.573	-0.01 (-0.042,0.021)	0.518	-0.001 (-0.066,0.063)	0.97	-0.034 (-0.115,0.047)	0.404	0.187	4.07e-08
cg16516670	LOC101926892	LOC101926892	TSS1500	8	71382800	-0.006 (-0.028,0.016)	0.575	-0.01 (-0.039,0.02)	0.515	-0.014 (-0.089,0.06)	0.698	-0.038 (-0.125,0.05)	0.392	0.079	3.95e-08
cg03824868	NOD2	NOD2	Body	16	50744353	0.007 (-0.018,0.032)	0.583	-0.001 (-0.034,0.033)	0.969	-0.048 (-0.11,0.014)	0.125	-0.067 (-0.15,0.016)	0.111	0.159	4.65e-08
cg11206334	LYRM9	LYRM9	5'UTR	17	26219603	-0.006 (-0.031,0.018)	0.618	-0.009 (-0.044,0.026)	0.601	-0.059 (-0.143,0.026)	0.172	-0.06 (-0.16,0.04)	0.233	0.075	4.02e-08
cg15075499				7	152589117	-0.006 (-0.03,0.018)	0.624	-0.015 (-0.048,0.019)	0.392	-0.02 (-0.081,0.041)	0.52	-0.03 (-0.105,0.046)	0.436	0.189	3.06e-09
cg15403093	ANKLE2	ANKLE2	Body	12	133312361	-0.013 (-0.069,0.042)	0.637	-0.009 (-0.084,0.067)	0.819	-0.002 (-0.101,0.096)	0.964	-0.04 (-0.148,0.067)	0.455	0.368	1.97e-08
cg14918743	ZBTB42	ZBTB42	3'UTR	14	105269174	-0.01 (-0.052,0.033)	0.652	-0.004 (-0.052,0.044)	0.865	-0.018 (-0.098,0.062)	0.653	-0.02 (-0.099,0.06)	0.625	0.191	2.66e-11
cg22395253	SRPK2	SRPK2	Body	7	104941898	-0.003 (-0.017,0.011)	0.672	-0.009 (-0.029,0.01)	0.36	0.023 (-0.036,0.081)	0.446	-0.002 (-0.073,0.07)	0.962	0.106	4.81e-08
cg21212624				1	2500678	0.008 (-0.03,0.046)	0.674	-0.012 (-0.068,0.043)	0.657	-0.006 (-0.081,0.069)	0.869	-0.018 (-0.103,0.067)	0.665	0.195	8.22e-09
cg27418399	WDFY3	WDFY3	Body	4	85670807	0.004 (-0.017,0.025)	0.699	0.006 (-0.028,0.04)	0.719	0.048 (-0.045,0.14)	0.311	0.016 (-0.101,0.134)	0.78	0.05	1.67e-09
cg13935919				1	52837342	-0.003 (-0.021,0.014)	0.707	-0.004 (-0.023,0.016)	0.716	0.024 (-0.037,0.085)	0.434	-0.001 (-0.076,0.074)	0.986	0.103	5.36e-10
cg04409579				6	56258956	0.008 (-0.033,0.049)	0.716	0.022 (-0.035,0.08)	0.447	0.024 (-0.049,0.097)	0.522	0.055 (-0.039,0.15)	0.249	0.396	2.41e-08
cg10824412				12	63035958	-0.008 (-0.052,0.036)	0.716	-0.011 (-0.077,0.055)	0.751	0.05 (-0.045,0.145)	0.299	0.008 (-0.099,0.116)	0.879	0.217	9.68e-10
cg06820859	LATS2	LATS2	Body	13	21564784	-0.003 (-0.019,0.013)	0.717	-0.001 (-0.021,0.019)	0.919	0.039 (-0.029,0.108)	0.257	0.039 (-0.054,0.131)	0.408	0.029	3.47e-10
cg26728382	QKI	QKI;QKI;QKI;QKI	Body;Body;Body;Body	6	163848720	-0.004 (-0.03,0.022)	0.738	-0.017 (-0.053,0.02)	0.376	0 (-0.06,0.061)	0.989	0.013 (-0.064,0.09)	0.741	0.241	4.21e-08
cg14779973	TDRD1	TDRD1	Body	10	115949613	-0.004 (-0.025,0.018)	0.743	-0.032 (-0.059,-0.005)	0.022	-0.034 (-0.114,0.046)	0.405	-0.065 (-0.162,0.033)	0.191	0.123	4.91e-08
cg08256665	ZFPM2	ZFPM2	Body	8	106702655	0.006 (-0.039,0.051)	0.785	0.042 (-0.023,0.106)	0.201	-0.049 (-0.111,0.014)	0.125	-0.053 (-0.129,0.022)	0.163	0.315	2.39e-08
cg26503079	SDR9C7	SDR9C7	Body	12	57323195	-0.003 (-0.023,0.018)	0.797	-0.019 (-0.048,0.01)	0.196	-0.006 (-0.077,0.065)	0.861	-0.062 (-0.155,0.031)	0.189	0.124	5.43e-11
cg05445097	DLG5	DLG5	Body	10	79627932	-0.005 (-0.049,0.039)	0.815	0 (-0.064,0.064)	0.998	-0.022 (-0.098,0.053)	0.555	-0.022 (-0.118,0.073)	0.641	0.062	4.5e-10
cg16026862	TRIM60	TRIM60	TSS1500	4	165952839	-0.004 (-0.034,0.027)	0.816	0.009 (-0.038,0.056)	0.702	-0.041 (-0.135,0.052)	0.382	-0.034 (-0.15,0.082)	0.555	0.145	1.4e-08
cg19011122	STARD4	STARD4	3'UTR	5	110835117	-0.007 (-0.07,0.056)	0.82	0.011 (-0.073,0.096)	0.792	-0.003 (-0.076,0.07)	0.928	0.004 (-0.098,0.105)	0.943	0.044	9.51e-09
cg20481419	MIR5692B	MIR5692B	TSS1500	12	79850430	-0.005 (-0.047,0.037)	0.825	-0.014 (-0.075,0.046)	0.642	-0.058 (-0.133,0.017)	0.125	-0.092 (-0.177,-0.007)	0.035	0.225	2.78e-09
cg04448141				17	62398356	-0.003 (-0.028,0.022)	0.83	-0.018 (-0.053,0.016)	0.294	0.033 (-0.044,0.11)	0.397	0.028 (-0.068,0.124)	0.568	0.148	2.98e-08
cg23213758	LOC285780;LY86	LOC285780;LY86	Body;Body	6	6605918	0.007 (-0.059,0.073)	0.833	0.007 (-0.071,0.085)	0.863	0.048 (-0.032,0.129)	0.236	0.081 (-0.008,0.17)	0.072	0.031	4.12e-12
cg23280258	RWDD1	RWDD1;RWDD1;RWDD1	Body;5'UTR;5'UTR	6	116896528	-0.005 (-0.054,0.044)	0.842	-0.01 (-0.034,0.014)	0.411	-0.003 (-0.07,0.063)	0.923	-0.007 (-0.033,0.019)	0.599	0.097	4.67e-09
cg17315809	EZH1	EZH1	TSS1500	17	40898178	0.007 (-0.061,0.075)	0.843	-0.017 (-0.116,0.083)	0.741	-0.043 (-0.15,0.063)	0.422	-0.054 (-0.182,0.074)	0.401	0.488	6.04e-08
cg23537659				12	127545067	0.002 (-0.019,0.023)	0.857	-0.004 (-0.031,0.023)	0.756	0.006 (-0.047,0.058)	0.828	-0.011 (-0.079,0.056)	0.742	0.08	8.81e-10
cg19354792	CSRP2BP	CSRP2BP;CSRP2BP	Body;TSS1500	20	18124901	0.005 (-0.051,0.062)	0.858	-0.043 (-0.128,0.042)	0.321	-0.024 (-0.122,0.074)	0.624	-0.076 (-0.203,0.051)	0.234	0.289	1.35e-08
cg02284293	TRIM44	TRIM44	Body	11	35700727	-0.002 (-0.035,0.03)	0.881	-0.003 (-0.053,0.047)	0.898	-0.017 (-0.095,0.062)	0.674	-0.019 (-0.12,0.083)	0.713	0.199	3.25e-08
cg13263013				6	420130	0.001 (-0.018,0.021)	0.885	-0.004 (-0.03,0.023)	0.79	0.001 (-0.069,0.071)	0.972	-0.032 (-0.113,0.049)	0.439	0.126	1.89e-09
cg17426237				10	51463156	-0.005 (-0.086,0.075)	0.899	-0.014 (-0.114,0.085)	0.775	0.022 (-0.074,0.119)	0.647	-0.018 (-0.141,0.105)	0.766	0.049	1.47e-11
cg07221518	SSBP3	SSBP3;SSBP3;SSBP3	Body;Body;Body	1	54725435	0.001 (-0.021,0.023)	0.907	-0.013 (-0.043,0.017)	0.397	0.013 (-0.058,0.085)	0.713	-0.032 (-0.119,0.055)	0.466	0.133	1.45e-10
cg00763223	DAB1;MIR548D2	DAB1;MIR548D2	5'UTR;Body	1	58257201	-0.001 (-0.029,0.027)	0.924	-0.004 (-0.039,0.03)	0.8	-0.013 (-0.089,0.063)	0.73	-0.033 (-0.122,0.057)	0.469	0.192	3.45e-08
cg14002578	GALNT12	GALNT12	TSS1500	9	101569103	-0.001 (-0.037,0.034)	0.951	-0.005 (-0.056,0.047)	0.861	0 (-0.077,0.077)	0.995	-0.007 (-0.109,0.096)	0.894	0.217	3.42e-08
cg09206665	IQCA1	IQCA1;IQCA1;IQCA1;IQCA1	TSS1500;Body;Body;Body	2	237413014	0.001 (-0.037,0.038)	0.965	0.006 (-0.049,0.062)	0.818	0.005 (-0.095,0.105)	0.922	0.029 (-0.094,0.153)	0.636	0.311	4.19e-08
cg14038259	RNF213	RNF213	Body	17	78311557	0 (-0.028,0.027)	0.975	-0.005 (-0.04,0.031)	0.787	-0.021 (-0.089,0.046)	0.534	-0.023 (-0.105,0.06)	0.589	0.225	5.11e-08
BC: Breast cancer
Beta: Effect of stressful life event exposure on scaled DNA methylation
95%CI: 95% confidence interval
CpG: cytosine-phosphate-guanine, site spcific index of methylation on the genome
DNAm: DNA methylation
HR: Hazard Ratio
SLE: Exposure to stressful life events
MZ: Monozygotic twins
DZ: Dizygotic twins
